# Accelerated waning of immunity to SARS-CoV-2 mRNA vaccines in patients with immune mediated inflammatory diseases

**DOI:** 10.1101/2022.01.26.22269856

**Authors:** Roya M. Dayam, Jaclyn C. Law, Rogier L. Goetgebuer, Gary Y. C. Chao, Kento T. Abe, Mitchell Sutton, Naomi Finkelstein, Joanne M. Stempak, Daniel Pereira, David Croitoru, Lily Acheampong, Saima Rizwan, Klaudia Rymaszewski, Raquel Milgrom, Darshini Ganatra, Nathalia V. Batista, Melanie Girard, Irene Lau, Ryan Law, Michelle W. Cheung, Bhavisha Rathod, Julia Kitaygorodsky, Reuben Samson, Queenie Hu, W. Rod Hardy, Nigil Haroon, Robert D. Inman, Vincent Piguet, Vinod Chandran, Mark S. Silverberg, Anne-Claude Gingras, Tania H. Watts

## Abstract

**Background:** Limited information is available on the impact of immunosuppressants on COVID-19 vaccination in patients with immune-mediated inflammatory diseases (IMID).

**Methods:** This observational cohort study examined the immunogenicity of SARS-CoV-2 mRNA vaccines in adult patients with inflammatory bowel disease, rheumatoid arthritis, ankylosing spondylitis, or psoriatic disease, with or without maintenance immunosuppressive therapies. Antibody and T cell responses to SARS-COV-2, including neutralization against SARS-CoV-2 variants were determined before and after 1 and 2 vaccine doses.

**Results:** We prospectively followed 150 subjects, 26 healthy controls, 9 IMID patients on no treatment, 44 on anti-TNF, 16 on anti-TNF with methotrexate/azathioprine (MTX/AZA), 10 on anti-IL-23, 28 on anti-IL-12/23, 9 on anti-IL-17, and 8 on MTX/AZA. Antibody and T cell responses to SARS-CoV-2 were detected in all participants, increasing from dose 1 to dose 2 and declining 3 months later, with greater attrition in IMID patients compared to healthy controls. Antibody levels and neutralization efficacy against variants of concern were substantially lower in anti-TNF treated patients than in healthy controls and were undetectable against Omicron by 3 months after dose 2.

**Conclusions:** Our findings support the need for a third dose of mRNA vaccine and for continued monitoring of immunity in these patient groups.

**Funding:** Funded by a donation from Juan and Stefania Speck and by Canadian Institutes of Health (CIHR) /COVID-Immunity Task Force (CITF) grants VR-1 172711 and VS1-175545 (T.H.W. and A.C.G); CIHR FDN-143250 (T.H.W.), GA2-177716 (V.C., A.C.G., T.W.), GA1-177703 (A.C.G.) and the CIHR rapid response network to SARS-CoV-2 variants, CoVaRR-Net (to A.C.G.).
