## Supplemental Table I for "Accelerated waning of immunity to SARS-CoV-2 mRNA vaccines in patients with immune mediated inflammatory diseases"

### Sheet: Both vaccines
	Supplementary Table1a: Multivariable linear mixed model for antibody and cytokine levels at timepoints 2 to 4 - Treatment groupsa,h
	Variable	Antibody Datab												T- Cell Datac
		RBD						SmT1						IL-2d			IL-4e			IFN-gf
		0.0625			0.00390625			0.0625			0.00390625
		Estimate	95% CI	p-value	Estimate	95% CI	p-value	Estimate	95% CI	p-value	Estimate	95% CI	p-value	Estimate	95% CI	p-value	Estimate	95% CI	p-value	Estimate	95% CI	p-value
	age	-0.007	(-0.01 , -0.003)	<0.0001	-0.003	(-0.005 , 0)	0.046	-0.005	(-0.008 , -0.002)	0.0015	-0.005	(-0.009 , -0.002)	0.0048	0.006	(-0.011 , 0.022)	0.4958	-0.001	(-0.009 , 0.008)	0.8537	-0.01	(-0.033 , 0.012)	0.3909
	sex (ref=male)	-0.025	(-0.106 , 0.056)	0.5598	0.062	(-0.005 , 0.129)	0.0786	0.013	(-0.063 , 0.089)	0.7414	0.05	(-0.039 , 0.139)	0.2871	-0.401	(-0.828 , 0.025)	0.0777	-0.159	(-0.375 , 0.055)	0.1645	0.304	(-0.275 , 0.882)	0.3255
	output measurement at Time 1g	0.663	(-2.481 , 3.811)	0.6904	7.358	(-2.06 , 16.794)	0.1414	-0.217	(-0.958 , 0.526)	0.5815	0.257	(-3.93 , 4.453)	0.9079	-0.016	(-0.211 , 0.179)	0.8782	-0.152	(-0.757 , 0.454)	0.6368	0.168	(0.045 , 0.291)	0.0107
	Treatment Group at Time 2 (ref=Group 8 [Healthy Controls])
	Group 1 - No Medication	0.047	(-0.207 , 0.301)	<0.0001	0.141	(-0.083 , 0.364)	<0.0001	0.169	(-0.068 , 0.405)	<0.0001	0.269	(-0.023 , 0.559)	<0.0001	1.557	(0.241 , 2.871)	0.118	0.074	(-0.579 , 0.726)	0.0008	-1.939	(-3.924 , 0.039)	0.1606
	Group 2 - Anti-TNF	-0.389	(-0.569 , -0.209)	<0.0001	-0.013	(-0.172 , 0.145)	0.0652	-0.239	(-0.407 , -0.071)	0.0635	-0.114	(-0.324 , 0.093)	0.0968	-0.581	(-1.589 , 0.425)	0.0153	-0.053	(-0.55 , 0.443)	0.1709	-1.658	(-3.159 , -0.158)	0.7016
	Group 3 - Anti-IL-17	-0.359	(-0.654 , -0.064)	0.7272	0.017	(-0.242 , 0.276)	0.2325	-0.155	(-0.43 , 0.12)	0.1776	-0.079	(-0.418 , 0.259)	0.0811	0.814	(-0.819 , 2.443)	0.0269	0.152	(-0.65 , 0.954)	0.8318	-1.798	(-4.259 , 0.646)	0.0668
	Group 4 - MTX	-0.493	(-0.757 , -0.228)	<0.0001	0.007	(-0.226 , 0.238)	0.8792	-0.313	(-0.558 , -0.067)	0.0073	0.021	(-0.284 , 0.323)	0.2942	0.381	(-1.128 , 1.886)	0.2788	0.206	(-0.539 , 0.946)	0.8417	-3.899	(-6.183 , -1.627)	0.0388
	Group 5 - Anti-TNF + MTX	-0.709	(-0.928 , -0.491)	0.0222	-0.024	(-0.217 , 0.167)	0.8994	-0.58	(-0.784 , -0.376)	0.2888	-0.178	(-0.431 , 0.073)	0.6599	-0.21	(-1.422 , 1)	0.349	0.026	(-0.569 , 0.621)	0.7217	-1.419	(-3.252 , 0.411)	0.1688
	Group 6 - Anti-IL-12/23	-0.149	(-0.339 , 0.04)	0.0005	0.019	(-0.149 , 0.185)	0.9516	0.035	(-0.142 , 0.212)	0.0166	0.01	(-0.212 , 0.23)	0.8964	-0.259	(-1.335 , 0.814)	0.6347	0.082	(-0.45 , 0.611)	0.6018	-1.547	(-3.166 , 0.068)	0.0014
	Group 7 - Anti-IL-23	-0.473	(-0.725 , -0.222)	<0.0001	0.041	(-0.18 , 0.26)	0.8125	-0.21	(-0.444 , 0.024)	<0.0001	0.051	(-0.24 , 0.339)	0.1797	-0.17	(-1.538 , 1.196)	0.7443	-0.153	(-0.825 , 0.518)	0.9341	-2.517	(-4.548 , -0.488)	0.1467
	Treatment Group at Time 3 (ref=Group 8 [Healthy Controls])
	Group 1 - No Medication	0.162	(-0.091 , 0.415)	0.2093	0.53	(0.307 , 0.753)	<0.0001	0.135	(-0.101 , 0.371)	0.261	0.262	(-0.027 , 0.552)	0.0756	0.404	(-0.908 , 1.716)	0.545	0.736	(0.091 , 1.382)	0.0255	-0.634	(-2.591 , 1.322)	0.5239
	Group 2 - Anti-TNF	0.03	(-0.141 , 0.2)	0.7311	-0.274	(-0.422 , -0.126)	0.0003	0.087	(-0.072 , 0.246)	0.2827	-0.345	(-0.54 , -0.151)	0.0005	-0.477	(-1.425 , 0.472)	0.3234	-0.084	(-0.545 , 0.378)	0.7216	-0.281	(-1.672 , 1.109)	0.6908
	Group 3 - Anti-IL-17	0.22	(-0.078 , 0.519)	0.147	0.12	(-0.141 , 0.381)	0.3669	0.254	(-0.023 , 0.532)	0.0726	0.007	(-0.335 , 0.348)	0.9689	-1.893	(-3.54 , -0.245)	0.0245	-0.719	(-1.527 , 0.09)	0.0813	-3.232	(-5.699 , -0.766)	0.0104
	Group 4 - MTX	0.105	(-0.159 , 0.369)	0.4339	0.04	(-0.19 , 0.27)	0.73	0.133	(-0.112 , 0.378)	0.2875	-0.039	(-0.34 , 0.262)	0.7976	0.996	(-0.446 , 2.437)	0.1751	0.15	(-0.556 , 0.856)	0.6753	0.497	(-1.66 , 2.654)	0.6506
	Group 5 - Anti-TNF + MTX	0.01	(-0.208 , 0.229)	0.9248	-0.177	(-0.367 , 0.013)	0.0681	0.063	(-0.141 , 0.267)	0.5419	-0.249	(-0.498 , 0)	0.0501	-0.187	(-1.356 , 0.982)	0.753	-0.005	(-0.575 , 0.566)	0.9864	0.123	(-1.62 , 1.865)	0.8901
	Group 6 - Anti-IL-12/23	0.166	(-0.024 , 0.356)	0.0875	0.124	(-0.042 , 0.29)	0.142	0.197	(0.02 , 0.374)	0.0292	0.146	(-0.075 , 0.366)	0.1944	-0.657	(-1.69 , 0.377)	0.2122	0.043	(-0.459 , 0.546)	0.8656	-0.584	(-2.112 , 0.944)	0.4524
	Group 7 - Anti-IL-23	0.127	(-0.122 , 0.376)	0.3171	0.025	(-0.192 , 0.241)	0.8239	0.217	(-0.015 , 0.449)	0.0662	-0.101	(-0.384 , 0.183)	0.4855	-0.889	(-2.243 , 0.464)	0.197	-0.401	(-1.063 , 0.261)	0.2339	-1.091	(-3.085 , 0.903)	0.2826
	Treatment Group at Time 4 (ref=Group 8 [Healthy Controls])
	Group 1 - No Medication	0.033	(-0.265 , 0.331)	0.8259	0.02	(-0.244 , 0.284)	0.8829	0.074	(-0.202 , 0.35)	0.6006	0.026	(-0.316 , 0.368)	0.8819	-1.23	(-2.755 , 0.295)	0.1135	-0.415	(-1.166 , 0.335)	0.2772	-3.724	(-6.055 , -1.394)	0.0018
	Group 2 - Anti-TNF	-0.896	(-1.146 , -0.647)	<0.0001	-0.23	(-0.45 , -0.009)	0.0415	-0.597	(-0.828 , -0.366)	<0.0001	-0.421	(-0.708 , -0.133)	0.0043	-1.761	(-3.074 , -0.448)	0.0087	-0.249	(-0.892 , 0.393)	0.4456	-2.612	(-4.623 , -0.601)	0.0111
	Group 3 - Anti-IL-17	-0.128	(-0.466 , 0.211)	0.4576	0.007	(-0.291 , 0.305)	0.9629	0.135	(-0.18 , 0.449)	0.3998	0.029	(-0.36 , 0.417)	0.8841	-2.342	(-4.186 , -0.497)	0.013	-0.7	(-1.601 , 0.201)	0.1271	-4.647	(-7.429 , -1.866)	0.0011
	Group 4 - MTX	-0.211	(-0.587 , 0.165)	0.2703	-0.113	(-0.445 , 0.219)	0.503	0.096	(-0.253 , 0.444)	0.5889	-0.198	(-0.63 , 0.235)	0.3694	-0.999	(-3.108 , 1.11)	0.3519	-0.885	(-1.91 , 0.14)	0.0904	-3.14	(-6.395 , 0.115)	0.0586
	Group 5 - Anti-TNF + MTX	-0.782	(-1.088 , -0.475)	<0.0001	-0.188	(-0.459 , 0.082)	0.1721	-0.56	(-0.844 , -0.276)	0.0001	-0.346	(-0.699 , 0.007)	0.0545	-1.414	(-2.997 , 0.169)	0.0798	-0.48	(-1.251 , 0.29)	0.2204	-1.452	(-3.869 , 0.966)	0.2382
	Group 6 - Anti-IL-12/23	-0.163	(-0.414 , 0.088)	0.2028	-0.044	(-0.265 , 0.178)	0.6989	0.003	(-0.23 , 0.235)	0.9811	-0.073	(-0.364 , 0.217)	0.6192	-1.888	(-3.198 , -0.579)	0.0048	-0.194	(-0.834 , 0.446)	0.5513	-2.182	(-4.183 , -0.182)	0.0326
	Group 7 - Anti-IL-23	-0.183	(-0.48 , 0.114)	0.2257	0.008	(-0.253 , 0.268)	0.9536	0.011	(-0.264 , 0.286)	0.937	0.081	(-0.259 , 0.421)	0.639	-1.767	(-3.401 , -0.133)	0.0342	-0.542	(-1.339 , 0.255)	0.1817	-4.355	(-6.799 , -1.91)	0.0005
	aLongitudinal multivariate analysis on T cell cytokine secretion and antibody data was performed using linear mixed models. Models controlled for baseline (timepoint 1) T cell/antibody data, and included an interaction term between time point and the variable of interest.
	b357 samples, 150 patients.
	c322 samples, 131 patients. All T-cell data log transformed.
	d321 samples, 130 patients. 1 patient (1 samples) removed as outliers.
	e319 samples, 130 patients. 1 patient (3 samples) removed as outliers.
	f316 samples, 128 patients. 3 patients (6 samples) removed as outliers.
	gAll missing timepoint 1/baseline T cell/antibody data imputed with median value.
	hEstimates that meet significant cut-off (α=0.05) are coloured red.

### Sheet: Treatment Output (No Log Tcell)
	IMPACT Analysis - Treatment Group
	Variable	Antibody Data												T- Cell Data
		RBD						SmT1						IL-2			IL-4			IFN-g
		0.0625			0.00390625			0.0625			0.00390625
		Estimate	95% CI	p-value	Estimate	95% CI	p-value	Estimate	95% CI	p-value	Estimate	95% CI	p-value	Estimate	95% CI	p-value	Estimate	95% CI	p-value	Estimate	95% CI	p-value
	age	-0.007	(-0.01 , -0.003)	<0.0001	-0.003	(-0.005 , 0)	0.046	-0.005	(-0.008 , -0.002)	0.0015	-0.005	(-0.009 , -0.002)	0.0048	0.17	(-0.824 , 1.163)	0.7482	-0.002	(-0.072 , 0.068)	0.9604	-87.5	(-235.464 , 60.395)	0.2676
	sex (ref=male)	-0.025	(-0.106 , 0.056)	0.5598	0.062	(-0.005 , 0.129)	0.0786	0.013	(-0.063 , 0.089)	0.7414	0.05	(-0.039 , 0.139)	0.2871	-13.757	(-39.259 , 11.687)	0.3106	-0.401	(-2.202 , 1.396)	0.6751	2718.68	(-1135.529 , 6567.479)	0.1859
	output measurement at Time 1	0.663	(-2.481 , 3.811)	0.6904	7.358	(-2.06 , 16.794)	0.1414	-0.217	(-0.958 , 0.526)	0.5815	0.257	(-3.93 , 4.453)	0.9079	0.01	(-1.405 , 1.425)	0.9896	-1.07	(-4.685 , 2.548)	0.5782	3.068	(2.222 , 3.914)	<0.0001
	Treatment Group at Time 2 (ref=Group 8 [Healthy Controls])
	Group 1 - No Medication	0.047	(-0.207 , 0.301)	<0.0001	0.141	(-0.083 , 0.364)	<0.0001	0.169	(-0.068 , 0.405)	<0.0001	0.269	(-0.023 , 0.559)	<0.0001	69.178	(-11.567 , 149.884)	0.1648	0.099	(-5.354 , 5.547)	0.0683	-13050.2	(-25673.744 , -448.92)	0.0247
	Group 2 - Anti-TNF	-0.389	(-0.569 , -0.209)	<0.0001	-0.013	(-0.172 , 0.145)	0.0652	-0.239	(-0.407 , -0.071)	0.0635	-0.114	(-0.324 , 0.093)	0.0968	-5.569	(-67.031 , 55.784)	0.1132	0.227	(-3.917 , 4.363)	0.6525	-12445.5	(-22118.082 , -2812.258)	0.2211
	Group 3 - Anti-IL-17	-0.359	(-0.654 , -0.064)	0.7272	0.017	(-0.242 , 0.276)	0.2325	-0.155	(-0.43 , 0.12)	0.1776	-0.079	(-0.418 , 0.259)	0.0811	28.281	(-71.745 , 128.2)	0.1083	0.417	(-6.288 , 7.115)	0.9728	-13747	(-29346.588 , 1822.252)	0.0528
	Group 4 - MTX	-0.493	(-0.757 , -0.228)	<0.0001	0.007	(-0.226 , 0.238)	0.8792	-0.313	(-0.558 , -0.067)	0.0073	0.021	(-0.284 , 0.323)	0.2942	32.383	(-60.05 , 124.396)	0.8647	1.111	(-5.091 , 7.291)	0.918	-17449.1	(-31867.201 , -3077.296)	0.0159
	Group 5 - Anti-TNF + MTX	-0.709	(-0.928 , -0.491)	0.0222	-0.024	(-0.217 , 0.167)	0.8994	-0.58	(-0.784 , -0.376)	0.2888	-0.178	(-0.431 , 0.073)	0.6599	-8.071	(-82.32 , 66.097)	0.5952	0.349	(-4.622 , 5.316)	0.907	-16438.6	(-28130.516 , -4774.326)	0.0984
	Group 6 - Anti-IL-12/23	-0.149	(-0.339 , 0.04)	0.0005	0.019	(-0.149 , 0.185)	0.9516	0.035	(-0.142 , 0.212)	0.0166	0.01	(-0.212 , 0.23)	0.8964	28.51	(-37.165 , 94.089)	0.509	2.044	(-2.377 , 6.456)	0.7356	-12380.3	(-22682.498 , -2104.041)	0.0234
	Group 7 - Anti-IL-23	-0.473	(-0.725 , -0.222)	<0.0001	0.041	(-0.18 , 0.26)	0.8125	-0.21	(-0.444 , 0.024)	<0.0001	0.051	(-0.24 , 0.339)	0.1797	-16.726	(-100.149 , 66.586)	0.8381	-0.246	(-5.852 , 5.354)	0.895	-16120	(-29069.446 , -3205.328)	0.0086
	Treatment Group at Time 3 (ref=Group 8 [Healthy Controls])
	Group 1 - No Medication	0.162	(-0.091 , 0.415)	0.2093	0.53	(0.307 , 0.753)	<0.0001	0.135	(-0.101 , 0.371)	0.261	0.262	(-0.027 , 0.552)	0.0756	26.851	(-53.558 , 107.26)	0.5116	4.91	(-0.484 , 10.304)	0.0742	-851.812	(-13303.305 , 11599.68)	0.893
	Group 2 - Anti-TNF	0.03	(-0.141 , 0.2)	0.7311	-0.274	(-0.422 , -0.126)	0.0003	0.087	(-0.072 , 0.246)	0.2827	-0.345	(-0.54 , -0.151)	0.0005	-20.383	(-78.291 , 37.525)	0.489	1.363	(-2.489 , 5.216)	0.4867	-852.948	(-9839.908 , 8134.012)	0.8519
	Group 3 - Anti-IL-17	0.22	(-0.078 , 0.519)	0.147	0.12	(-0.141 , 0.381)	0.3669	0.254	(-0.023 , 0.532)	0.0726	0.007	(-0.335 , 0.348)	0.9689	-74.336	(-175.432 , 26.761)	0.1489	-2.974	(-9.731 , 3.784)	0.3871	-4584.17	(-20285.011 , 11116.678)	0.566
	Group 4 - MTX	0.105	(-0.159 , 0.369)	0.4339	0.04	(-0.19 , 0.27)	0.73	0.133	(-0.112 , 0.378)	0.2875	-0.039	(-0.34 , 0.262)	0.7976	82.337	(-5.689 , 170.364)	0.0666	0.844	(-5.054 , 6.743)	0.7784	13.244	(-13602.17 , 13628.658)	0.9985
	Group 5 - Anti-TNF + MTX	0.01	(-0.208 , 0.229)	0.9248	-0.177	(-0.367 , 0.013)	0.0681	0.063	(-0.141 , 0.267)	0.5419	-0.249	(-0.498 , 0)	0.0501	-10.779	(-82.327 , 60.769)	0.7671	0.804	(-3.966 , 5.575)	0.7402	-1144.02	(-12263.374 , 9975.328)	0.8397
	Group 6 - Anti-IL-12/23	0.166	(-0.024 , 0.356)	0.0875	0.124	(-0.042 , 0.29)	0.142	0.197	(0.02 , 0.374)	0.0292	0.146	(-0.075 , 0.366)	0.1944	-27.552	(-90.751 , 35.648)	0.3916	0.843	(-3.358 , 5.045)	0.6932	-1221.73	(-10942.812 , 8499.343)	0.8048
	Group 7 - Anti-IL-23	0.127	(-0.122 , 0.376)	0.3171	0.025	(-0.192 , 0.241)	0.8239	0.217	(-0.015 , 0.449)	0.0662	-0.101	(-0.384 , 0.183)	0.4855	-19.531	(-102.181 , 63.119)	0.6422	-2.077	(-7.606 , 3.452)	0.4603	-4238.23	(-16955.806 , 8479.349)	0.5124
	Treatment Group at Time 4 (ref=Group 8 [Healthy Controls])
	Group 1 - No Medication	0.033	(-0.265 , 0.331)	0.8259	0.02	(-0.244 , 0.284)	0.8829	0.074	(-0.202 , 0.35)	0.6006	0.026	(-0.316 , 0.368)	0.8819	-50.551	(-144.625 , 43.523)	0.2911	-1.013	(-7.285 , 5.26)	0.7509	-4172.92	(-18961.08 , 10615.237)	0.5791
	Group 2 - Anti-TNF	-0.896	(-1.146 , -0.647)	<0.0001	-0.23	(-0.45 , -0.009)	0.0415	-0.597	(-0.828 , -0.366)	<0.0001	-0.421	(-0.708 , -0.133)	0.0043	-52.585	(-133.353 , 28.183)	0.2011	1.673	(-3.696 , 7.041)	0.5403	-5034.82	(-17814.23 , 7744.586)	0.4387
	Group 3 - Anti-IL-17	-0.128	(-0.466 , 0.211)	0.4576	0.007	(-0.291 , 0.305)	0.9629	0.135	(-0.18 , 0.449)	0.3998	0.029	(-0.36 , 0.417)	0.8841	-92.322	(-205.315 , 20.671)	0.1089	-1.696	(-9.218 , 5.826)	0.6575	-8667.91	(-26318.307 , 8982.493)	0.3346
	Group 4 - MTX	-0.211	(-0.587 , 0.165)	0.2703	-0.113	(-0.445 , 0.219)	0.503	0.096	(-0.253 , 0.444)	0.5889	-0.198	(-0.63 , 0.235)	0.3694	-61.56	(-191.167 , 68.047)	0.3507	-2.795	(-11.363 , 5.774)	0.5214	-3899.8	(-24374.815 , 16575.206)	0.708
	Group 5 - Anti-TNF + MTX	-0.782	(-1.088 , -0.475)	<0.0001	-0.188	(-0.459 , 0.082)	0.1721	-0.56	(-0.844 , -0.276)	0.0001	-0.346	(-0.699 , 0.007)	0.0545	-16.217	(-113.84 , 81.405)	0.7439	-0.815	(-7.252 , 5.623)	0.8035	-3218.45	(-18548.954 , 12112.051)	0.6798
	Group 6 - Anti-IL-12/23	-0.163	(-0.414 , 0.088)	0.2028	-0.044	(-0.265 , 0.178)	0.6989	0.003	(-0.23 , 0.235)	0.9811	-0.073	(-0.364 , 0.217)	0.6192	-45.839	(-126.172 , 34.494)	0.2624	0.361	(-4.984 , 5.707)	0.8942	-7062.56	(-19749.455 , 5624.329)	0.2741
	Group 7 - Anti-IL-23	-0.183	(-0.48 , 0.114)	0.2257	0.008	(-0.253 , 0.268)	0.9536	0.011	(-0.264 , 0.286)	0.937	0.081	(-0.259 , 0.421)	0.639	-68.198	(-168.1 , 31.704)	0.1801	-1.283	(-7.938 , 5.371)	0.7046	-8342.97	(-23876.572 , 7190.626)	0.2913

### Sheet: Pfizer Only
	Supplementary Table 1b: Multivariable linear mixed model for antibody and cytokine levels timepoints 2 to 4 - Treatment groupsa,h
	Variable	Antibody Datab												T- Cell Datac
		RBD						SmT1						IL-2d			IL-4e			IFN-gf
		0.0625			0.00390625			0.0625			0.00390625
		Estimate	95% CI	p-value	Estimate	95% CI	p-value	Estimate	95% CI	p-value	Estimate	95% CI	p-value	Estimate	95% CI	p-value	Estimate	95% CI	p-value	Estimate	95% CI	p-value
	age	-0.006	(-0.01 , -0.003)	0.0002	-0.002	(-0.005 , 0.001)	0.1435	-0.005	(-0.008 , -0.002)	0.004	-0.004	(-0.008 , -0.001)	0.0231	0.009	(-0.008 , 0.025)	0.3288	0.001	(-0.005 , 0.008)	0.6845	-0.005	(-0.027 , 0.017)	0.6721
	sex (ref=male)	-0.029	(-0.113 , 0.055)	0.5171	0.034	(-0.036 , 0.104)	0.3564	0.017	(-0.064 , 0.098)	0.6869	0.039	(-0.057 , 0.134)	0.4497	-0.39	(-0.83 , 0.047)	0.0979	-0.183	(-0.36 , -0.006)	0.0551	0.39	(-0.189 , 0.969)	0.2117
	output measurement at Time 1g	0.396	(-2.68 , 3.485)	0.8096	7.415	(-2.156 , 17.044)	0.1491	-0.278	(-1.084 , 0.532)	0.5189	-0.263	(-4.472 , 3.974)	0.9071	0	(-0.196 , 0.197)	0.999	-0.059	(-0.534 , 0.419)	0.8162	0.143	(0.021 , 0.265)	0.0298
	Treatment Group at Time 2 (ref=Group 8 [Healthy Controls])
	Group 1 - No Medication	0.084	(-0.169 , 0.336)	<0.0001	0.162	(-0.059 , 0.382)	<0.0001	0.16	(-0.085 , 0.404)	0.0006	0.295	(-0.012 , 0.598)	<0.0001	1.561	(0.234 , 2.886)	0.1446	0.087	(-0.47 , 0.643)	0.0018	-1.978	(-3.793 , -0.167)	0.0784
	Group 2 - Anti-TNF	-0.494	(-0.672 , -0.317)	0.0002	-0.015	(-0.173 , 0.141)	0.0983	-0.329	(-0.502 , -0.157)	0.2466	-0.16	(-0.381 , 0.057)	0.3005	-0.569	(-1.567 , 0.427)	0.0149	-0.101	(-0.523 , 0.316)	0.253	-1.817	(-3.17 , -0.468)	0.7693
	Group 3 - Anti-IL-17	-0.529	(-0.856 , -0.202)	0.5362	-0.042	(-0.328 , 0.243)	0.1704	-0.303	(-0.62 , 0.014)	0.2216	-0.159	(-0.556 , 0.237)	0.0712	1.263	(-0.459 , 2.983)	0.0293	0.231	(-0.486 , 0.948)	0.7701	-1.283	(-3.627 , 1.056)	0.0433
	Group 4 - MTX	-0.497	(-0.764 , -0.231)	<0.0001	0.005	(-0.228 , 0.236)	0.8548	-0.314	(-0.573 , -0.056)	0.0004	0.026	(-0.299 , 0.347)	0.1635	0.305	(-1.178 , 1.787)	0.2881	0.061	(-0.558 , 0.677)	0.6513	-4.031	(-6.056 , -2.009)	0.0129
	Group 5 - Anti-TNF + MTX	-0.756	(-0.97 , -0.542)	0.0027	-0.035	(-0.224 , 0.152)	0.7822	-0.619	(-0.827 , -0.411)	0.0755	-0.208	(-0.473 , 0.052)	0.4546	-0.257	(-1.44 , 0.925)	0.1724	-0.052	(-0.543 , 0.436)	0.5487	-1.51	(-3.137 , 0.114)	0.3088
	Group 6 - Anti-IL-12/23	-0.233	(-0.419 , -0.046)	0.0006	0.011	(-0.154 , 0.175)	0.9703	-0.036	(-0.218 , 0.145)	0.0234	-0.047	(-0.28 , 0.183)	0.8795	-0.534	(-1.594 , 0.524)	0.7013	-0.164	(-0.608 , 0.276)	0.8535	-1.743	(-3.188 , -0.302)	0.0003
	Group 7 - Anti-IL-23	-0.522	(-0.781 , -0.263)	<0.0001	0.033	(-0.195 , 0.258)	0.7242	-0.256	(-0.507 , -0.006)	<0.0001	0.018	(-0.301 , 0.332)	0.1315	-0.246	(-1.629 , 1.135)	0.6856	-0.22	(-0.796 , 0.352)	0.8433	-2.495	(-4.362 , -0.632)	0.0851
	Treatment Group at Time 3 (ref=Group 8 [Healthy Controls])
	Group 1 - No Medication	0.057	(-0.271 , 0.385)	0.7329	0.608	(0.32 , 0.897)	<0.0001	0.098	(-0.222 , 0.417)	0.5486	0.338	(-0.062 , 0.739)	0.0972	0.078	(-1.642 , 1.798)	0.929	0.385	(-0.334 , 1.104)	0.2923	-0.162	(-2.522 , 2.199)	0.8928
	Group 2 - Anti-TNF	0.017	(-0.155 , 0.189)	0.8467	-0.307	(-0.457 , -0.158)	<0.0001	0.08	(-0.087 , 0.247)	0.3458	-0.424	(-0.631 , -0.217)	<0.0001	-0.518	(-1.481 , 0.445)	0.29	-0.173	(-0.569 , 0.223)	0.3902	0.02	(-1.275 , 1.315)	0.9755
	Group 3 - Anti-IL-17	0.297	(-0.082 , 0.676)	0.1237	0.162	(-0.17 , 0.494)	0.3382	0.317	(-0.051 , 0.685)	0.0907	0.129	(-0.331 , 0.59)	0.5808	-1.714	(-3.696 , 0.269)	0.0899	-0.574	(-1.402 , 0.255)	0.1737	-2.222	(-4.939 , 0.494)	0.1083
	Group 4 - MTX	0.165	(-0.14 , 0.469)	0.2882	-0.019	(-0.284 , 0.246)	0.8864	0.183	(-0.112 , 0.478)	0.2227	-0.174	(-0.542 , 0.193)	0.3503	0.917	(-0.697 , 2.531)	0.2641	-0.104	(-0.771 , 0.563)	0.7591	0.136	(-2.061 , 2.333)	0.9032
	Group 5 - Anti-TNF + MTX	-0.004	(-0.226 , 0.218)	0.9723	-0.163	(-0.356 , 0.03)	0.0969	0.06	(-0.155 , 0.275)	0.5848	-0.236	(-0.502 , 0.03)	0.0819	-0.414	(-1.614 , 0.785)	0.4968	-0.18	(-0.673 , 0.312)	0.4715	-0.01	(-1.656 , 1.636)	0.9905
	Group 6 - Anti-IL-12/23	0.181	(-0.007 , 0.369)	0.0588	0.144	(-0.02 , 0.308)	0.0843	0.225	(0.043 , 0.408)	0.0157	0.159	(-0.071 , 0.389)	0.1737	-0.807	(-1.849 , 0.235)	0.1285	-0.005	(-0.432 , 0.421)	0.9804	-0.602	(-2.005 , 0.8)	0.3983
	Group 7 - Anti-IL-23	0.252	(-0.083 , 0.588)	0.14	-0.133	(-0.427 , 0.162)	0.3761	0.335	(0.01 , 0.661)	0.0436	-0.188	(-0.597 , 0.222)	0.3674	-2.266	(-4.037 , -0.495)	0.0123	-0.749	(-1.487 , -0.01)	0.0469	-1.77	(-4.198 , 0.659)	0.1524
	Treatment Group at Time 4 (ref=Group 8 [Healthy Controls])
	Group 1 - No Medication	-0.069	(-0.442 , 0.303)	0.7139	0.036	(-0.294 , 0.366)	0.8296	0.061	(-0.3 , 0.421)	0.7405	0.042	(-0.416 , 0.5)	0.8581	-1.982	(-3.895 , -0.069)	0.0424	-0.29	(-1.099 , 0.519)	0.4811	-3.292	(-5.955 , -0.628)	0.0157
	Group 2 - Anti-TNF	-1.059	(-1.329 , -0.788)	<0.0001	-0.217	(-0.457 , 0.022)	0.0748	-0.723	(-0.984 , -0.461)	<0.0001	-0.412	(-0.744 , -0.079)	0.0154	-2.369	(-3.774 , -0.964)	0.001	-0.607	(-1.205 , -0.009)	0.0468	-2.807	(-4.765 , -0.849)	0.0051
	Group 3 - Anti-IL-17	-0.406	(-0.889 , 0.076)	0.0985	-0.039	(-0.464 , 0.386)	0.8561	0.073	(-0.395 , 0.541)	0.7578	-0.018	(-0.608 , 0.573)	0.9527	-2.638	(-5.135 , -0.141)	0.0384	-0.497	(-1.545 , 0.552)	0.3517	-9.342	(-12.774 , -5.909)	<0.0001
	Group 4 - MTX	-0.09	(-0.562 , 0.383)	0.7093	-0.145	(-0.564 , 0.274)	0.4969	0.201	(-0.256 , 0.659)	0.3872	-0.168	(-0.75 , 0.415)	0.5714	-0.747	(-3.19 , 1.697)	0.5478	-0.727	(-1.757 , 0.303)	0.1655	-0.342	(-3.77 , 3.086)	0.8443
	Group 5 - Anti-TNF + MTX	-0.957	(-1.289 , -0.625)	<0.0001	-0.199	(-0.492 , 0.095)	0.1838	-0.716	(-1.038 , -0.395)	<0.0001	-0.358	(-0.765 , 0.05)	0.0854	-2.22	(-3.936 , -0.505)	0.0114	-0.719	(-1.44 , 0.003)	0.0508	-2.002	(-4.381 , 0.376)	0.0985
	Group 6 - Anti-IL-12/23	-0.173	(-0.438 , 0.093)	0.201	-0.051	(-0.286 , 0.183)	0.6656	0.022	(-0.234 , 0.279)	0.8641	-0.068	(-0.394 , 0.259)	0.6844	-2.252	(-3.624 , -0.88)	0.0014	-0.325	(-0.902 , 0.252)	0.2682	-2.522	(-4.418 , -0.626)	0.0094
	Group 7 - Anti-IL-23	-0.378	(-0.797 , 0.041)	0.0769	-0.099	(-0.469 , 0.271)	0.598	0.056	(-0.35 , 0.461)	0.7872	-0.068	(-0.582 , 0.445)	0.7935	-2.748	(-4.922 , -0.574)	0.0135	-0.719	(-1.633 , 0.195)	0.1227	-5.064	(-8.058 , -2.071)	0.001
	aLongitudinal multivariate analysis on T cell cytokine secretion and antibody data was performed using linear mixed models. Models controlled for baseline (timepoint 1) T cell/antibody data, and included an interaction term between time point and the variable of interest.
	b357 samples, 150 patients.
	c322 samples, 131 patients. All T-cell data log transformed.
	d321 samples, 130 patients. 1 patient (1 samples) removed as outliers.
	e319 samples, 130 patients. 1 patient (3 samples) removed as outliers.
	f316 samples, 128 patients. 3 patients (6 samples) removed as outliers.
	gAll missing timepoint 1/baseline T cell/antibody data imputed with median value.
	hEstimates that meet significant cut-off (α=0.05) are coloured red.
