## Supplemental Table 2 for "Accelerated waning of immunity to SARS-CoV-2 mRNA vaccines in patients with immune mediated inflammatory diseases"

### Sheet: Treatment Output (2)
	IMPACT Analysis - Treatment Group
	Variable	Antibody Data								T- Cell Data
		RBD				SmT1				IL-2		IL-4		IFN-g
		0.0625		0.00390625		0.0625		0.00390625
		Estimate	95% CI	Estimate	95% CI	Estimate	95% CI	Estimate	95% CI	Estimate	95% CI	Estimate	95% CI	Estimate	95% CI
	age	-0.01	(-0.003 , 0)	-0.005	(0.001 , 0.151)	-0.008	(-0.002 , 0.003)	-0.009	(-0.001 , 0.02)	-0.009	(-1.334 , 1.315)	-0.756	(-7.412 , 5.893)	-178.567	(-632.917 , 275.783)
	sex (ref=male)	-0.098	(0.06 , 0.654)	0.007	(0.163 , 0.04)	-0.04	(0.115 , 0.356)	-0.028	(0.174 , 0.174)	-9.481	(-44.205 , 25.242)	59.297	(-116.216 , 234.674)	2100.34	(-10088.49 , 14289.16)
	baseline output measure	-2.369	(3.885 , 0.648)	-4.011	(17.67 , 0.235)	-1.113	(0.365 , 0.34)	-4.879	(4.562 , 0.95)	0.168	(-1.197 , 1.533)	-51.279	(-381.064 , 278.774)	6.22	(5.175 , 7.265)
	Dose 1, Treatment (ref=Group 8 [Healthy Controls])
	Group 1 - No Medication	-0.217	(0.258 , 0.865)	-0.115	(0.383 , 0.298)	-0.11	(0.357 , 0.311)	-0.061	(0.569 , 0.118)	76.376	(-9.364 , 162.095)	-11.445	(-528.009 , 505.127)	-10658.7	(-45595.72 , 24278.392)
	Group 2 - Anti-TNF	-0.61	(-0.268 , 0)	-0.215	(0.146 , 0.732)	-0.468	(-0.129 , 0.001)	-0.377	(0.085 , 0.231)	2.229	(-65.717 , 70.162)	-21.963	(-424.449 , 380.736)	-11174.8	(-38270.303 , 15920.732)
	Group 3 - Anti-IL-17	-0.731	(-0.138 , 0.006)	-0.315	(0.301 , 0.971)	-0.481	(0.103 , 0.224)	-0.488	(0.295 , 0.65)	73.278	(-54.164 , 200.688)	-13.783	(-774.602 , 747.173)	-9671.74	(-61381.115 , 42037.634)
	Group 4 - MTX	-0.756	(-0.238 , 0)	-0.29	(0.249 , 0.897)	-0.58	(-0.068 , 0.017)	-0.325	(0.362 , 0.9)	40.325	(-84.498 , 165.124)	-4.145	(-756.06 , 747.763)	-13578.3	(-64716.315 , 37559.797)
	Group 5 - Anti-TNF + MTX	-0.961	(-0.548 , 0)	-0.261	(0.171 , 0.706)	-0.837	(-0.429 , 0)	-0.485	(0.068 , 0.152)	2.15	(-80.156 , 84.425)	3.497	(-477.409 , 484.499)	12728.5	(-20263.738 , 45720.693)
	Group 6 - Anti-IL-12/23	-0.382	(-0.023 , 0.034)	-0.187	(0.191 , 0.963)	-0.192	(0.164 , 0.895)	-0.26	(0.229 , 0.925)	37.518	(-33.36 , 108.364)	-4.888	(-431.243 , 421.477)	-10541.8	(-39629.82 , 18546.257)
	Group 7 - Anti-IL-23	-0.764	(-0.277 , 0)	-0.242	(0.266 , 0.916)	-0.438	(0.043 , 0.122)	-0.291	(0.358 , 0.826)	-27.987	(-236.1 , 180.062)	11.433	(-1232.182 , 1255.25)	-10933.5	(-95627.503 , 73760.512)
	Dose 2, Treatment (ref=Group 8 [Healthy Controls])
	Group 1 - No Medication	-0.063	(0.411 , 0.149)	0.264	(0.756 , 0)	-0.092	(0.372 , 0.235)	-0.079	(0.539 , 0.144)	21.3	(-70.808 , 113.407)	-8.908	(-555.974 , 538.158)	-682.645	(-37573.376 , 36208.086)
	Group 2 - Anti-TNF	-0.155	(0.169 , 0.931)	-0.496	(-0.163 , 0)	-0.091	(0.226 , 0.403)	-0.625	(-0.202 , 0)	-32.797	(-106.535 , 40.941)	215.281	(-208.819 , 639.381)	-11391.9	(-39891.214 , 17107.363)
	Group 3 - Anti-IL-17	-0.042	(0.559 , 0.092)	-0.123	(0.501 , 0.234)	0.007	(0.6 , 0.045)	-0.312	(0.477 , 0.679)	-107.641	(-262.468 , 47.186)	-10.839	(-956.341 , 934.663)	-6240.11	(-70533.903 , 58053.673)
	Group 4 - MTX	-0.134	(0.383 , 0.344)	-0.246	(0.288 , 0.877)	-0.14	(0.369 , 0.376)	-0.509	(0.168 , 0.321)	-30.787	(-163.747 , 102.174)	-9.182	(-804.308 , 785.944)	-1704.78	(-55706.069 , 52296.511)
	Group 5 - Anti-TNF + MTX	-0.151	(0.264 , 0.592)	-0.391	(0.038 , 0.107)	-0.089	(0.319 , 0.268)	-0.51	(0.034 , 0.086)	-7.726	(-95.954 , 80.503)	1.131	(-504.739 , 507.002)	-24360.3	(-58998.003 , 10277.335)
	Group 6 - Anti-IL-12/23	-0.027	(0.331 , 0.095)	-0.095	(0.275 , 0.34)	0.015	(0.367 , 0.034)	-0.142	(0.332 , 0.432)	-34.427	(-110.325 , 41.47)	-9.052	(-459.44 , 441.336)	-2143.24	(-32826.637 , 28540.157)
	Group 7 - Anti-IL-23	-0.06	(0.423 , 0.141)	-0.188	(0.31 , 0.631)	0.028	(0.503 , 0.029)	-0.36	(0.272 , 0.782)	-75.444	(-295.848 , 144.96)	6.209	(-1306.288 , 1318.706)	-1247.03	(-90637.845 , 88143.785)

### Sheet: Age Output
	Supplementary Table 3: Multivariable linear mixed model for antibody and cytokine levels at timepoints 2-4; Age Groupa,h
	Variable	Antibody Datab												T- Cell Datac
		RBD						SmT1						IL-2d			IL-4e			IFN-gf
		0.0625			0.00390625			0.0625			0.00390625
		Estimate	95% CI	p-value	Estimate	95% CI	p-value	Estimate	95% CI	p-value	Estimate	95% CI	p-value	Estimate	95% CI	p-value	Estimate	95% CI	p-value	Estimate	95% CI	p-value
	sex (ref=male)	-0.052	(-0.161 , 0.057)	0.3591	0.02	(-0.063 , 0.101)	0.6452	-0.013	(-0.116 , 0.089)	0.8003	0.007	(-0.101 , 0.115)	0.8945	-0.394	(-0.866 , 0.077)	0.1075	-0.066	(-0.299 , 0.165)	0.5816	0.447	(-0.221 , 1.114)	0.198
	output measurement at Time 1g	0.663	(-4.773 , 6.111)	0.814	11.624	(0.84 , 22.41)	0.0382	-0.625	(-1.67 , 0.424)	0.2496	2.321	(-2.422 , 7.077)	0.3457	0.012	(-0.208 , 0.233)	0.9142	0.058	(-0.622 , 0.738)	0.8699	0.173	(0.034 , 0.313)	0.0174
	Age Group at Time 2 (ref=<40)
	40-59	-0.33	(-0.483 , -0.177)	<0.0001	-0.066	(-0.188 , 0.056)	0.2963	-0.223	(-0.367 , -0.079)	0.003	-0.176	(-0.33 , -0.022)	0.028	0.374	(-0.337 , 1.085)	0.312	-0.041	(-0.385 , 0.305)	0.8211	0.297	(-0.827 , 1.417)	0.6099
	60+	-0.423	(-0.621 , -0.225)	<0.0001	-0.067	(-0.225 , 0.09)	0.4107	-0.348	(-0.536 , -0.161)	0.0004	-0.198	(-0.397 , 0.002)	0.0572	-0.481	(-1.377 , 0.415)	0.3021	-0.12	(-0.556 , 0.316)	0.5972	-0.692	(-2.122 , 0.736)	0.3518
	Age Group at Time 3 (ref=<40)
	40-59	-0.117	(-0.276 , 0.043)	0.1515	-0.047	(-0.174 , 0.08)	0.4635	-0.068	(-0.218 , 0.082)	0.3751	-0.075	(-0.236 , 0.085)	0.3574	0.28	(-0.424 , 0.983)	0.4341	0.199	(-0.142 , 0.541)	0.2512	-0.559	(-1.666 , 0.549)	0.3214
	60+	-0.098	(-0.305 , 0.11)	0.3555	-0.058	(-0.224 , 0.107)	0.4868	-0.03	(-0.226 , 0.166)	0.7615	-0.024	(-0.233 , 0.186)	0.8229	-0.597	(-1.525 , 0.332)	0.2069	-0.504	(-0.956 , -0.053)	0.0287	-0.756	(-2.245 , 0.734)	0.3188
	Age Group at Time 4 (ref=<40)
	40-59	0.012	(-0.17 , 0.195)	0.895	-0.018	(-0.165 , 0.129)	0.8136	-0.002	(-0.173 , 0.169)	0.9831	-0.043	(-0.227 , 0.141)	0.6459	0.488	(-0.319 , 1.296)	0.2345	0.177	(-0.214 , 0.567)	0.3731	-0.678	(-1.964 , 0.608)	0.3004
	60+	-0.235	(-0.476 , 0.006)	0.0559	-0.05	(-0.244 , 0.145)	0.617	-0.183	(-0.41 , 0.045)	0.1146	Supplemental Table 2 Multivariable linear mixed model for antibody and cytokine levels at timepoint 2 to 4 -Age	(-0.367 , 0.122)	0.324	-0.276	(-1.385 , 0.834)	0.6254	-0.195	(-0.732 , 0.343)	0.4768	0.114	(-1.656 , 1.884)	0.8992
	aLongitudinal multivariate analysis on T cell cytokine secretion and antibody data was performed using linear mixed models. Models controlled for baseline (timepoint 1) T cell/antibody data, and included an interaction term between time point and the variable of interest.
	b308 samples, 125 patients.
	c283 samples, 112 patients. All T-cell data log transformed.
	d283 samples, 112 patients.
	e280 samples, 111 patients. 1 patient (3 samples) removed as outliers.
	f277 samples, 109 patients. 3 patients (6 samples) removed as outliers.
	gAll missing timepoint 1/baseline T cell/antibody data imputed with median value.
	hEstimates that meet significant cut-off (α=0.05) are coloured red.

### Sheet: T-Cell Log Transform (2)
	IMPACT Analysis - Treatment Group
	Variable	Antibody Data								T- Cell Data
		RBD				SmT1				IL-2		IL-4		IFN-g
		0.0625		0.00390625		0.0625		0.00390625
		Estimate	95% CI	Estimate	95% CI	Estimate	95% CI	Estimate	95% CI	Estimate	95% CI	Estimate	95% CI	Estimate	95% CI
	age	-0.01	(-0.003 , 0)	-0.005	(0.001 , 0.151)	-0.008	(-0.002 , 0.003)	-0.009	(-0.001 , 0.02)	-0.01	(0.028 , 0.384)	-0.013	(0.01 , 0.845)	-0.039	(0.01 , 0.272)
	sex (ref=male)	-0.098	(0.06 , 0.654)	0.007	(0.163 , 0.04)	-0.04	(0.115 , 0.356)	-0.028	(0.174 , 0.174)	-0.718	(0.284 , 0.421)	-0.348	(0.256 , 0.777)	-0.324	(0.991 , 0.346)
	baseline output measure	-2.369	(3.885 , 0.648)	-4.011	(17.67 , 0.235)	-1.113	(0.365 , 0.34)	-4.879	(4.562 , 0.95)	-0.134	(0.294 , 0.486)	-0.921	(0.682 , 0.781)	0.012	(0.261 , 0.043)
	Dose 1, Treatment (ref=Group 8 [Healthy Controls])
	Group 1 - No Medication	-0.217	(0.258 , 0.865)	-0.115	(0.383 , 0.298)	-0.11	(0.357 , 0.311)	-0.061	(0.569 , 0.118)	0.388	(3.031 , 0.017)	-0.815	(0.878 , 0.942)	-3.721	(-0.132 , 0.047)
	Group 2 - Anti-TNF	-0.61	(-0.268 , 0)	-0.215	(0.146 , 0.732)	-0.468	(-0.129 , 0.001)	-0.377	(0.085 , 0.231)	-1.475	(0.633 , 0.457)	-0.805	(0.518 , 0.689)	-2.594	(0.197 , 0.111)
	Group 3 - Anti-IL-17	-0.731	(-0.138 , 0.006)	-0.315	(0.301 , 0.971)	-0.481	(0.103 , 0.224)	-0.488	(0.295 , 0.65)	-0.31	(3.62 , 0.118)	-0.928	(1.565 , 0.632)	-3.82	(1.5 , 0.417)
	Group 4 - MTX	-0.756	(-0.238 , 0)	-0.29	(0.249 , 0.897)	-0.58	(-0.068 , 0.017)	-0.325	(0.362 , 0.9)	-0.858	(3.007 , 0.301)	-1.173	(1.287 , 0.929)	-6.071	(-0.686 , 0.02)
	Group 5 - Anti-TNF + MTX	-0.961	(-0.548 , 0)	-0.261	(0.171 , 0.706)	-0.837	(-0.429 , 0)	-0.485	(0.068 , 0.152)	-1.39	(1.132 , 0.849)	-0.783	(0.795 , 0.985)	-2.567	(0.814 , 0.335)
	Group 6 - Anti-IL-12/23	-0.382	(-0.023 , 0.034)	-0.187	(0.191 , 0.963)	-0.192	(0.164 , 0.895)	-0.26	(0.229 , 0.925)	-1.178	(1.025 , 0.897)	-0.7	(0.697 , 1)	-3.03	(-0.041 , 0.057)
	Group 7 - Anti-IL-23	-0.764	(-0.277 , 0)	-0.242	(0.266 , 0.916)	-0.438	(0.043 , 0.122)	-0.291	(0.358 , 0.826)	-4.898	(1.523 , 0.328)	-2.181	(1.902 , 0.9)	-7.45	(1.271 , 0.188)
	Dose 2, Treatment (ref=Group 8 [Healthy Controls])
	Group 1 - No Medication	-0.063	(0.411 , 0.149)	0.264	(0.756 , 0)	-0.092	(0.372 , 0.235)	-0.079	(0.539 , 0.144)	-1.181	(1.626 , 0.755)	-0.34	(1.455 , 0.222)	-2.888	(0.909 , 0.305)
	Group 2 - Anti-TNF	-0.155	(0.169 , 0.931)	-0.496	(-0.163 , 0)	-0.091	(0.226 , 0.403)	-0.625	(-0.202 , 0)	-1.858	(0.39 , 0.199)	-0.829	(0.565 , 0.709)	-2.059	(0.872 , 0.425)
	Group 3 - Anti-IL-17	-0.042	(0.559 , 0.092)	-0.123	(0.501 , 0.234)	0.007	(0.6 , 0.045)	-0.312	(0.477 , 0.679)	-6.561	(-1.723 , 0.001)	-2.873	(0.219 , 0.092)	-10.223	(-3.622 , 0)
	Group 4 - MTX	-0.134	(0.383 , 0.344)	-0.246	(0.288 , 0.877)	-0.14	(0.369 , 0.376)	-0.509	(0.168 , 0.321)	-1.963	(2.135 , 0.934)	-1.886	(0.719 , 0.378)	-3.235	(2.49 , 0.798)
	Group 5 - Anti-TNF + MTX	-0.151	(0.264 , 0.592)	-0.391	(0.038 , 0.107)	-0.089	(0.319 , 0.268)	-0.51	(0.034 , 0.086)	-1.679	(0.991 , 0.612)	-0.892	(0.768 , 0.883)	-2.442	(1.113 , 0.461)
	Group 6 - Anti-IL-12/23	-0.027	(0.331 , 0.095)	-0.095	(0.275 , 0.34)	0.015	(0.367 , 0.034)	-0.142	(0.332 , 0.432)	-2.144	(0.196 , 0.102)	-0.933	(0.544 , 0.604)	-2.568	(0.593 , 0.219)
	Group 7 - Anti-IL-23	-0.06	(0.423 , 0.141)	-0.188	(0.31 , 0.631)	0.028	(0.503 , 0.029)	-0.36	(0.272 , 0.782)	-4.975	(1.809 , 0.358)	-2.677	(1.635 , 0.634)	-6.807	(2.411 , 0.348)
