## Supplemental Table 3 for "Accelerated waning of immunity to SARS-CoV-2 mRNA vaccines in patients with immune mediated inflammatory diseases"

### Sheet: BMI Output
	Supplementary Table 3: Multivariable linear mixed model for antibody and cytokine levels at timepoint 2 to 4 - BMIa,h
	Variable	Antibody Datab												T- Cell Datac
		RBD						SmT1						IL-2d			IL-4e			IFN-gf
		0.0625			0.00390625			0.0625			0.00390625
		Estimate	95% CI	p-value	Estimate	95% CI	p-value	Estimate	95% CI	p-value	Estimate	95% CI	p-value	Estimate	95% CI	p-value	Estimate	95% CI	p-value	Estimate	95% CI	p-value
	age	-0.009	(-0.013 , -0.005)	<0.0001	-0.004	(-0.007 , -0.001)	0.0115	-0.006	(-0.01 , -0.003)	0.0003	-0.007	(-0.01 , -0.003)	0.0011	-0.005	(-0.022 , 0.012)	0.5585	-0.003	(-0.011 , 0.005)	0.4299	-0.029	(-0.051 , -0.007)	0.0119
	sex (ref=male)	-0.068	(-0.175 , 0.039)	0.2178	0.055	(-0.027 , 0.138)	0.1953	-0.024	(-0.12 , 0.071)	0.6264	0.034	(-0.076 , 0.143)	0.554	-0.544	(-1.009 , -0.08)	0.0244	-0.158	(-0.385 , 0.069)	0.179	0.303	(-0.32 , 0.925)	0.3479
	output measurement at Time 1g	0.898	(-3.172 , 4.968)	0.6695	9.693	(-1.261 , 20.668)	0.088	-0.502	(-1.413 , 0.412)	0.2876	1.898	(-2.985 , 6.803)	0.4527	0.051	(-0.149 , 0.251)	0.6234	-0.086	(-0.683 , 0.512)	0.7804	0.152	(0.024 , 0.279)	0.0224
	BMI Group at Time 2	-0.008	(-0.02 , 0.003)	0.1515	0.001	(-0.007 , 0.01)	0.7514	-0.01	(-0.02 , 0.001)	0.0698	0.001	(-0.01 , 0.013)	0.8455	0.017	(-0.031 , 0.066)	0.493	-0.007	(-0.031 , 0.016)	0.5612	-0.019	(-0.092 , 0.054)	0.6188
	BMI Group at Time 3	0.003	(-0.009 , 0.014)	0.6378	0.01	(0.001 , 0.019)	0.0315	0.001	(-0.009 , 0.011)	0.8527	0.01	(-0.002 , 0.021)	0.1095	-0.027	(-0.077 , 0.022)	0.2808	-0.02	(-0.044 , 0.005)	0.1115	0.019	(-0.056 , 0.094)	0.6212
	BMI Group at Time 4	0.003	(-0.009 , 0.016)	0.5998	0.004	(-0.006 , 0.014)	0.417	0.006	(-0.005 , 0.017)	0.297	0.008	(-0.005 , 0.021)	0.2058	0.008	(-0.044 , 0.06)	0.7532	-0.013	(-0.038 , 0.013)	0.3252	0.046	(-0.033 , 0.125)	0.2558
	aLongitudinal multivariate analysis on T cell cytokine secretion and antibody data was performed using linear mixed models. Models controlled for baseline (timepoint 1) T cell/antibody data, and included an interaction term between time point and the variable of interest.
	b357 samples, 150 patients
	c322 samples, 131 patients. All T-cell data log transformed.
	d321 samples, 130 patients. 1 patient (1 samples) removed as outliers.
	e319 samples, 130 patients. 1 patient (3 samples) removed as outliers.
	f316 samples, 128 patients. 3 patients (6 samples) removed as outliers.
	gAll missing timepoint 1/baseline T cell/antibody data imputed with median value.
	hEstimates that meet significant cut-off (α=0.05) are coloured red.
